# Inequalities in Colorectal Cancer Screening: Combining MAIHDA with Difference-in-Differences to Assess Programme Effects Across Population Subgroups

**DOI:** 10.64898/2026.07.16.26358242

**Authors:** Vladimir Jolidon, Katrijn Delaruelle, Ichiro Kawachi, Stéphane Cullati, Andrew Bell, Daniel Holman

**Affiliations:** Department of Social and Behavioral Sciences, Harvard T.H. Chan School of Public Health, Boston, MA, USA; School of Sociological Studies, Politics and International Relations, University of Sheffield, 2 Whitham Road, Sheffield, S10 2AH, United Kingdom; Population Health Laboratory (#PopHealthLab), University of Fribourg, Route des Arsenaux 41, 1700 Fribourg, Switzerland; Department of Sociology, Ghent University, Sint-Pietersnieuwstraat 41, 9000 Ghent, Belgium; Institute of Sociological Research, University of Geneva, 1205 Geneva, Switzerland; Swiss Centre of Expertise in Life Course Research LIVES, Lausanne-Geneva, Switzerland; Sheffield Methods Institute, School of Education, University of Sheffield, 2 Whitham Road, Sheffield, S10 2AH, United Kingdom

**Keywords:** Fecal Occult Blood Test, Colorectal Neoplasms, Diagnostic Screening Programs, Healthcare Disparities, Multilevel Analysis, Sociodemographic Factors, Quasi-Experimental Studies

## Abstract

**Background:** Research consistently shows that colorectal cancer (CRC) screening uptake is socially patterned; however, sociodemographic determinants are usually analysed separately, overlooking how multiple social conditions jointly shape inequalities. This also applies to policy research, where heterogeneity in screening programme effects remains underexplored.

**Methods:** Using data from the European Health Interview Survey (2014 and 2019; n=201,214; 24 countries), we applied Multilevel Analysis of Individual Heterogeneity and Discriminatory Accuracy (MAIHDA) to analyse CRC screening uptake across 72 subgroups defined by sex, education, living arrangement and employment. To assess heterogeneity in screening programme effects, we combined MAIHDA with difference-in-differences (MAIHDA-DiD).

**Results:** MAIHDA revealed inequalities in uptake: lower- and middle-educated men, whether employed or unemployed, had the lowest uptake, whereas men and women not living alone, retired or living with disability, had the highest uptake. Lower-educated homemaker women were the only female group with below-average uptake. MAIHDA-DiD showed that programmes increased overall uptake but did not produce larger gains among groups with lower pre-intervention uptake, and therefore did not reduce inequalities. Instead, programmes generated above-average increases among groups with higher pre-intervention uptake, particularly lower- and middle-educated men and women not living alone and retired. Living arrangement explained more variation in programme effects than other factors, with individuals living alone benefiting less from the programmes.

**Conclusion:** CRC programmes did not reduce (and may have widened) inequalities, underscoring the need for equity-focused strategies in population-based screening. By extending MAIHDA with difference-in-differences, this study introduces a novel approach for evaluating heterogeneous policy effects in public health.
