## Supplementary Table S.2 for "Inequalities in Colorectal Cancer Screening: Combining MAIHDA with Difference-in-Differences to Assess Programme Effects Across Population Subgroups"

### Sheet: Table S.2
Table S.2 Predicted stratum-level deviation in CRC screening uptake from (1) the overall mean pre-intervention uptake (MAIHDA, EHIS-2) and (2) the overall programme effect (MAIHDA–DiD, EHIS-2 & EHIS-3), with 95% confidence intervals
					MAIHDA: deviation from mean uptake				MAIHDA-DiD: deviation from programme effect
Rank	Sex	Edu.	Liv. arr.	Emp. status	n	ppts	LCI	UCI	n	ppts	LCI	UCI
1	male	lower	alone	unemployed	306	-5.66144	-9.01375	-2.30914	644	0.20682	-7.64885	8.0625
2	male	middle	alone	employed	1158	-4.56838	-6.7061	-2.43066	2870	3.29684	-2.68046	9.27414
3	male	lower	not alone	unemployed	1014	-4.29383	-6.54715	-2.0405	1795	-0.91924	-8.65809	6.81962
4	male	middle	not alone	unemployed	654	-3.7874	-6.4152	-1.15959	1211	0.32436	-7.15391	7.80262
5	male	lower	not alone	other inactive	238	-3.50807	-7.10363	0.08748	505	1.85582	-5.79866	9.5103
6	male	middle	alone	unemployed	249	-3.44576	-6.99188	0.10036	536	1.48063	-6.34159	9.30284
7	male	lower	alone	employed	787	-2.88245	-5.34435	-0.42055	1825	-3.62894	-10.3056	3.0477
8	female	lower	alone	homemaker	607	-2.23765	-4.94815	0.47285	1216	-0.63614	-8.3802	7.10791
9	male	lower	alone	retired	1344	-2.23507	-4.26127	-0.20887	2914	0.37626	-5.27011	6.02263
10	male	lower	not alone	employed	4070	-2.19186	-3.57258	-0.81115	8780	2.52973	-1.89626	6.95571
11	female	lower	not alone	homemaker	3878	-1.85841	-3.27405	-0.44277	7820	3.44216	-1.46448	8.3488
12	female	middle	not alone	other inactive	282	-1.85715	-5.28882	1.57451	556	2.02408	-4.778	8.82615
13	female	lower	not alone	unemployed	823	-1.85327	-4.28167	0.57513	1505	2.39869	-5.37715	10.1745
14	female	lower	alone	other inactive	185	-1.6304	-5.47114	2.21034	372	1.67652	-6.11705	9.47008
15	female	lower	alone	unemployed	200	-1.60252	-5.35067	2.14562	421	-2.53674	-10.5082	5.43468
16	male	lower	alone	other inactive	83	-1.3856	-5.81515	3.04395	186	0.71684	-7.29997	8.73366
17	female	middle	alone	other inactive	87	-1.30588	-5.70583	3.09408	200	-1.34808	-9.25482	6.55866
18	female	middle	not alone	homemaker	1600	-1.21729	-3.1207	0.68612	3578	5.80944	0.07748	11.5414
19	male	higher	alone	employed	774	-1.15996	-3.63453	1.31461	2073	-3.36122	-8.96138	2.23895
20	female	lower	alone	retired	3020	-1.14258	-2.66115	0.37599	5840	-0.98578	-5.88179	3.91023
21	male	higher	alone	other inactive	31	-1.0258	-5.91751	3.86591	71	-1.79734	-10.0162	6.42149
22	female	higher	alone	unemployed	79	-1.0131	-5.47333	3.44712	182	-2.39018	-10.37	5.58965
23	male	middle	alone	other inactive	70	-0.9446	-5.47659	3.58739	131	-2.28774	-10.5901	6.01459
24	male	middle	not alone	employed	7755	-0.76801	-1.91375	0.37772	16687	4.94657	1.57578	8.31735
25	female	lower	not alone	other inactive	711	-0.58264	-3.32477	2.1595	1356	4.91801	-1.93982	11.7758
26	female	higher	alone	employed	1285	-0.55569	-2.61419	1.50281	3211	-4.53469	-9.55973	0.49034
27	male	lower	alone	homemaker	7	-0.55404	-5.7166	4.60851	19	-0.48252	-8.83094	7.86591
28	male	higher	alone	homemaker	4	-0.53698	-5.73681	4.66284	9	-0.73359	-9.22039	7.75321
29	female	middle	not alone	unemployed	670	-0.51892	-3.12553	2.0877	1321	-1.2918	-8.64744	6.06383
30	male	higher	not alone	homemaker	14	-0.49039	-5.56914	4.58835	41	1.20074	-7.06069	9.46218
31	male	middle	not alone	homemaker	55	-0.43452	-5.09504	4.22601	117	0.29934	-7.91796	8.51665
32	female	higher	not alone	unemployed	198	-0.41381	-4.1702	3.34259	412	-1.31867	-9.14415	6.5068
33	female	lower	not alone	employed	3271	-0.3994	-1.8766	1.0778	6537	1.92933	-3.0654	6.92407
34	female	middle	alone	homemaker	110	-0.38694	-4.62463	3.85075	275	1.25198	-6.92037	9.42434
35	male	higher	not alone	other inactive	75	-0.2223	-4.71555	4.27096	190	0.43205	-7.10208	7.96617
36	female	higher	not alone	employed	4612	-0.10587	-1.42994	1.21819	10644	1.10517	-2.25981	4.47016
37	female	lower	alone	disability	229	-0.06381	-3.68788	3.56027	456	-3.6921	-10.9751	3.59087
38	female	lower	alone	employed	719	0.16162	-2.38136	2.7046	1590	-0.56967	-7.52111	6.38177
39	male	higher	not alone	disability	116	0.24113	-3.95768	4.43993	232	-1.95313	-9.89373	5.98746
40	male	middle	alone	homemaker	9	0.25462	-4.8836	5.39284	31	-0.71621	-9.20297	7.77055
41	female	middle	alone	retired	2592	0.37543	-1.22784	1.9787	5950	-1.81276	-6.70739	3.08188
42	male	middle	not alone	other inactive	208	0.46622	-3.24661	4.17904	447	-1.69047	-8.94715	5.56621
43	female	higher	alone	disability	70	0.47934	-4.05336	5.01204	160	-0.41978	-8.51435	7.67479
44	female	middle	alone	employed	1380	0.49722	-1.50907	2.50352	3367	0.94871	-4.66086	6.55827
45	male	lower	not alone	homemaker	33	0.51962	-4.35135	5.39059	69	1.19018	-7.20236	9.58272
46	female	middle	not alone	employed	6790	0.56172	-0.62419	1.74763	14616	0.14809	-3.43083	3.72702
47	male	lower	alone	disability	217	0.56781	-3.10556	4.24118	436	-3.99091	-11.4953	3.51345
48	male	higher	not alone	employed	4637	0.63264	-0.68904	1.95431	10670	0.8152	-2.40902	4.03942
49	female	middle	alone	unemployed	162	0.63512	-3.29661	4.56684	396	-2.40385	-10.0945	5.28683
50	female	middle	alone	disability	212	1.37326	-2.32252	5.06905	459	-3.24244	-10.8342	4.34933
51	female	higher	not alone	other inactive	109	1.4063	-2.8395	5.65209	249	-0.27981	-7.18228	6.62265
52	female	higher	alone	homemaker	22	1.52487	-3.46303	6.51277	64	0.08598	-8.35298	8.52495
53	male	higher	alone	unemployed	96	1.55179	-2.78171	5.8853	192	-0.43512	-8.56833	7.69809
54	female	higher	alone	other inactive	34	1.59297	-3.26789	6.45384	89	-0.39642	-8.38388	7.59104
55	female	higher	not alone	homemaker	275	1.7819	-1.6708	5.2346	693	-0.242	-7.07713	6.59313
56	male	middle	alone	retired	1172	1.78561	-0.34321	3.91443	2766	0.40428	-4.89716	5.70572
57	female	higher	alone	retired	1092	1.81693	-0.36814	4.00199	2695	-4.55203	-9.56471	0.46065
58	male	higher	not alone	unemployed	200	1.91335	-1.83415	5.66084	383	-2.54806	-10.2088	5.11267
59	male	middle	alone	disability	227	1.96136	-1.67233	5.59505	439	-3.5431	-11.2995	4.21333
60	male	higher	alone	disability	52	1.96627	-2.72128	6.65382	124	-0.85509	-9.03083	7.32066
61	female	lower	not alone	retired	6149	2.11727	0.9031	3.33144	11920	4.86956	1.0702	8.66893
62	female	higher	not alone	retired	2239	2.12113	0.4394	3.80286	5295	-2.15093	-5.88875	1.58689
63	male	lower	not alone	disability	531	2.19849	-0.62204	5.01902	906	-3.22753	-10.0997	3.64467
64	male	higher	alone	retired	518	2.2378	-0.60658	5.08218	1448	-0.88098	-6.5651	4.80313
65	female	higher	not alone	disability	148	2.39503	-1.61278	6.40283	297	-1.57975	-9.34293	6.18342
66	male	lower	not alone	retired	6159	2.56134	1.34349	3.77918	12184	3.63852	-0.09833	7.37537
67	female	middle	not alone	retired	6004	2.57438	1.34124	3.80752	13177	5.469	1.91072	9.02728
68	female	lower	not alone	disability	544	2.99937	0.20024	5.7985	1023	1.64797	-4.74561	8.04156
69	male	higher	not alone	retired	3027	3.34023	1.82276	4.85771	6900	2.60179	-0.92414	6.12772
70	male	middle	not alone	disability	725	3.52767	0.98656	6.06878	1284	4.32776	-2.78485	11.4404
71	male	middle	not alone	retired	5950	3.69677	2.46596	4.92757	12938	6.06952	2.70138	9.43765
72	female	middle	not alone	disability	618	5.00524	2.32168	7.6888	1219	-5.00313	-12.1158	2.10958
Colour code: dark green/red = significantly higher/lower than the overall average at the 95% level, lighter shades = significant at the 90% confidence level. Edu. = Education level; Liv. arr. = Living arrangement; Emp. status = Employment status; ppts = percentage points; LCI/UCI = Lower and upper bound of 95% confidence interval MAIHDA = multilevel analysis of individual heterogeneity and discri…
An interactive visualisation is available at https://anonymizedforreview.shinyapps.io/maihda_did_shinyapp/
